# Disability patterns in multiple sclerosis: a meta-analysis on PIRA and RAW in the real world context

**DOI:** 10.1101/2024.04.08.24305472

**Authors:** Luca Prosperini, Serena Ruggieri, Shalom Haggiag, Carla Tortorella, Claudio Gasperini

## Abstract

**Background:** The confirmed disability accrual (CDA) due to multiple sclerosis (MS) is driven by two factors: relapse-associated worsening (RAW) and progression independent of relapse activity (PIRA). However, accurate estimations of these phenomena in the real-world setting are lacking. This study aims at summarizing current evidence on RAW and PIRA, including associated factors, through a quantitative synthesis of real-world studies.

**Methods:** Scientific databases were searched to identify real-world studies published until December 31, 2023, reporting how many patients experienced RAW and PIRA (events of interest). Random-effects meta-analyses, subgroup analyses and meta-regression models were ran to provide pooled estimates of RAW and PIRA events, and to identify their potential moderators (PROSPERO registration: CRD42024503895).

**Results:** Eighteen articles met the eligibility criteria, with a pooled sample size of 52,667 patients followed for 2.4 to 12.1 years (415,825 patient-years). Pooled event rates for RAW and PIRA were 1.6 and 3.1 per 100 patient-years, respectively. Less RAW events were found in patient cohorts under high-efficacy disease-modifying treatments (β=–0.031, p=0.007), while PIRA events were directly related to older age (β=0.397, p=0.027), predicting ≥6 PIRA events per 100 patient-years at an age ≥54 years. Additionally, we found significant differences in PIRA event rates according to the criteria adopted to define CDA.

**Discussion:** PIRA accounts for most CDA events in the real-world setting, even at the earlier disease stages, whereas RAW represents a less frequent phenomenon, likely due to effective treatments. However, the detection and statistical analysis of PIRA outcomes pose challenges, raising the risk of biased interpretation.

**What is already known on this topic:** Irreversible accumulation of disability in multiple sclerosis stems from two distinct yet not mutually exclusive phenomena: relapse-associated worsening (RAW) and progression independent of relapse activity (PIRA).

**What this study adds:** In this meta-analysis including data of 52,667 patients followed for 2.4 to 12.1 years, the pooled event rates were 1.6 and 3.1 per 100 patient-years for RAW and PIRA, respectively. High-efficacy treatment strongly suppresses RAW but not PIRA, which is instead associated with age and definition criteria.

**How this study might affect research, practice or policy:** Although PIRA accounts for most disability events in MS, its detection in real-world setting is necessarily inaccurate and its statistical analysis is challenging.
