## Supplementary material for "Disability patterns in multiple sclerosis: a meta-analysis on PIRA and RAW in the real world context": Dataset

### Sheet: Foglio1
First Author	Year	Journal	Country	Sample size	Follow-up	Pts/year	PIRA	RAW	CDA	CDA rate	REL rate	Rate PIRA	Rate RAW	Lg Sex	Lg Age	Lg Dur	Lg EDSS	Rel dur observ	DMT	BL SCORE	EVENT SCORE	CONF SCORE	CONF_2	SUST	Female	Age	M/F Ratio	Dur	EDSS	DMT	BL SC_STR	EVENT SC_STR	CONF SC_STR	SUST SC_STR
Abdelhak – EPIC [13]	2023	JAMA Neurol	USA	609	10.2	6211.8	163	34	197	0.0317138		0.0262404	0.00547345	0.360194	1.62325	0.778151	0.176091		1	1	2	1	1	0	424	42	2.29189	6	1.5	Mixed	Roving	5.5	12 MO.	END
Abdelhak – SMSC [13]	2023	JAMA Neurol	Switzerland	1290	7	9030	304	88	380	0.0420819		0.0336656	0.00974529	0.285966	1.6149	0.845098	0.30103		1	1	2	1	2	0	850	41.2	1.93182	7	2	Mixed	Roving	5.5	6 MO.	END
Bsteh [14]	2020	MSJ-ETC	Austria	171	4	684	40	28	68	0.0994152	0.100877	0.0584795	0.0409357	0.434152	1.54654	0.78533	0.176091	69	1	0	2	1	1	1	125	35.2	2.71739	6.1	1.5	Mixed	Fixed	5.5	6 MO.	12 MO.
Cagol [15]	2022	JAMA Neurol	Switzerland	516	3.2	1651.2	60	35	95	0.0575339	0.0823643	0.0363372	0.0211967	0.31627	1.617	0.977724	0.30103	136	1	0	2	1	1	0	348	41.4	2.07143	9.5	2	Mixed	Fixed	5.5	6 MO.	N/D
Dzau [16]	2023	JNNP	International	10692	5	53460	1199	753	1952	0.0365133		0.022428	0.0140853	0.384074	1.50786	-1	0.30103		1	0	2	1	1	1	7567	32.2	2.42144	0.1	2	Mixed	Fixed	5.5	6 MO.	END
Graf [17]	2021	Brain Comm	Germany	184	10	1840	44	16	60	0.0326087	0.038587	0.023913	0.00869565	0.252338	1.53782	1.18752	0.544068	71	2	1	1	1	1	1	118	34.5	1.78788	15.4	3.5	High-eff	Roving	3.5	3 MO.	12 MO.
Iaffaldano [18]	2023	JAMA Neurol	Italy	16130	11.8	190334	7176	1720	8896	0.0467389		0.0377021	0.00903675	0.33289	1.54654	0.598791	0.30103		1	0	2	2	2	0	11013	35.2	2.15224	3.97	2	Mixed	Fixed	5.5	12 MO.	N/D
Ingwersen [19]	2023	Sci Rep	Germany	97	2.4	232.8	20	3	23	0.0987973	0.0429553	0.0859107	0.0128866	-0.00895484	1.62634	1.02119	0.544068	10	2	1	2	1	1	0	48	42.3	0.979592	10.5	3.5	High-eff	Roving	5.5	3 MO.	N/D
Kapica-Topczweska [20]	2021	J Clin Med	Poland	11632	5	58160	569	475	1044	0.0179505	0.0268569	0.00978336	0.00816713	0.372002	1.5563		0.30103	1562	1	0	2	2	2	0	8165	36	2.35506		2	Mixed	Fixed	5.5	12 MO.	N/D
Lauerer [21]	2023	JNNP	Germany	204	5	1020	34	25	59	0.0578431		0.0333333	0.0245098	0.310646	1.53148	-0.744727	0		1	0	1	1	1	0	137	34	2.04478	0.18	1	Mixed	Fixed	5	6 MO.	N/D
Masanneck [22]	2022	MSARD	Germany	46	5.6	257.6	19	11	30	0.11646	0.0737578	0.0737578	0.0427019	0.556303	1.51587	-0.30103	0.176091	19	1	1	2	1	1	0	36	32.8	3.6	0.5	1.5	Mixed	Roving	5.5	6 MO.	N/D
Meier – Cohort 1 [23]	2023	JAMA Neurol	Switzerland	252	3.1	781.2	39	4	43	0.0550435	0.0217614	0.0499232	0.00512033	0.210853	1.6464	0.995635	0.477121	17	2	1	2	1	1	0	156	44.3	1.625	9.9	3	High-eff	Roving	5.5	6 MO.	N/D
Meier – Cohort 2 [23]	2023	JAMA Neurol	Switzerland	103	6.8	700.4	18	0	18	0.0256996	0.0513992	0.0256996	0	0.386202	1.62428	0.939519	0.477121	36	1	1	2	1	1	0	73	42.1	2.43333	8.7	3	Mixed	Roving	5.5	6 MO.	N/D
Ness [24]	2019	J Neurol	Germany	1959	2	3918	166	150	316	0.0806534	0.142164	0.0423686	0.0382848	0.426274	1.61909	0.863323	0.30103	557	1	1	1	1	1	1	1425	41.6	2.66854	7.3	2	Mixed	Roving	5	6 MO.	12 MO.
Portaccio [25]	2022	Brain	Italy	5169	11.5	59443.5	1427	922	2349	0.0395165		0.024006	0.0155105	0.322765	1.50243	-0.376751	0.176091		1	0	2	1	1	0	3503	31.8	2.10264	0.42	1.5	Mixed	Fixed	5.5	6 MO.	N/D
Prosperini [26]	2021	NNN	Italy	687	12.1	8312.7	76	175	251	0.0301948		0.00914264	0.0210521	0.365271	1.48855	0.662758	0.176091		1	0	1	1	1	0	480	30.8	2.31884	4.6	1.5	Mixed	Fixed	5	6 MO.	END
Puthenparampil [27]	2023	TAND	Italy	27	4.3	116.1	2	0	2	0.0172265	0.0516796	0.0172265	0	0.230449	1.49415	0.819544	0.176091	6	2	0	2	1	1	1	17	31.2	1.7	6.6	1.5	High-eff	Fixed	5.5	6 MO.	12 MO.
Rosenstein [28]	2023	J Neurol	Sweden	131	3.42	448.02	18	5	23	0.051337	0.0290166	0.0401768	0.0111602	0.356981	1.54033	-0.481486	0.30103	13	1	1	1	1	1	0	91	34.7	2.275	0.33	2	Mixed	Roving	5	6 MO.	N/D
Tur [29]	2023	JAMA Neurol	Spain	1128	10.5	11844	277	142	419	0.0353766		0.0233874	0.0119892	0.352322	1.50651	-1	0		1	0	1	1	1	0	781	32.1	2.25072	0.1	1	Mixed	Fixed	5	6 MO.	N/D
von Wyl [30]	2020	Mult Scler	Switzerland	1640	4.5	7380	72	213	285	0.0386179	0.117615	0.0097561	0.0288618	0.365458	1.55023	0.262451	0.30103	868	1	0	2	2	2	0	1146	35.5	2.31984	1.83	2	Mixed	Fixed	5.5	12 MO.	N/D

### Sheet: Foglio2
Abdelhak – EPIC [13]
Abdelhak – SMSC [13]
Bsteh [14]
Cagol [15]
Dzau [16]
Graf [17]
Iaffaldano [18]
Ingwersen [19]
Kapica-Topczweska [20]
Lauerer [21]
Masanneck [22]
Meier – Cohort 1 [23]
Meier – Cohort 2 [23]
Ness [24]
Portaccio [25]
Prosperini [26]
Puthenparampil [27]
Rosenstein [28]
Tur [29]
von Wyl [30]
